# Wastewater Tiling Amplicon Sequencing Reveals Longitudinal Dynamics of SARS-CoV-2 Variants Prevalence in the Community

**DOI:** 10.1101/2023.10.30.23297759

**Authors:** Yu Wang, Gaofeng Ni, Wei Tian, Haofei Wang, Jiaying Li, Phong Thai, Phil M. Choi, Greg Jackson, Shihu Hu, Bicheng Yang, Jianhua Guo

## Abstract

SARS-CoV-2 continues to evolve, while the decline in clinical sequencing efforts hampers public health sectors to prepare for the menace of ongoing variant emergence and future COVID-19 surges.^1^ Wastewater-based epidemiology (WBE) has been proposed to provide complementary insights on the variants being transmitted in communities.^2^ However, limited research has been dedicated to the use sequencing methods for tracking disease prevalence and variant dynamics in wastewater, particularly on a large scale. Here, we employed a tiling amplicon sequencing to track the dynamics of variant of concern (VOC) in wastewater collected from Queensland, Australia from 2020 to 2022. RNA concentrations in wastewater measured by ATOPlex showed a stronger correlation and greater consistency with the number of daily new cases than a PCR-based method. The VOC dynamics observed in wastewater were largely in line with clinical reports. These findings support that WBE and sensitive sequencing methods can serve as a long-term approach for disease surveillance, thus aiding in disease outbreak prevention, control, and management.
