## Supplementary material for "Wastewater Tiling Amplicon Sequencing Reveals Longitudinal Dynamics of SARS-CoV-2 Variants Prevalence in the Community": Table S3

### Sheet: Sheet1
Sample	Reference	Position	RefBase	AltBase	Annotation	Gene_Name	Feature_Type	Transcript_BioType	Gene_Position_Change	AA_Change	Annotation_Impact	Reference_Depth	Alternate_Depth	Allele_Frequency
WW107	2019-nCoV	21632	TTACCCCCTG	T	disruptive_inframe_deletion	S	transcript	protein_coding	c.71_79delTACCCCCTG	p.Leu24_Ala27delinsSer	MODERATE	0	49	1
WW112	2019-nCoV	21632	TTACCCCCTG	T	disruptive_inframe_deletion	S	transcript	protein_coding	c.71_79delTACCCCCTG	p.Leu24_Ala27delinsSer	MODERATE	0	17	1
WW113	2019-nCoV	21632	TTACCCCCTG	T	disruptive_inframe_deletion	S	transcript	protein_coding	c.71_79delTACCCCCTG	p.Leu24_Ala27delinsSer	MODERATE	0	16	1
WW63	2019-nCoV	21632	TTACCCCCTG	T	disruptive_inframe_deletion	S	transcript	protein_coding	c.71_79delTACCCCCTG	p.Leu24_Ala27delinsSer	MODERATE	8	20	0.7143
WW64	2019-nCoV	21632	TTACCCCCTG	T	disruptive_inframe_deletion	S	transcript	protein_coding	c.71_79delTACCCCCTG	p.Leu24_Ala27delinsSer	MODERATE	0	37	1
WW65	2019-nCoV	21632	TTACCCCCTG	T	disruptive_inframe_deletion	S	transcript	protein_coding	c.71_79delTACCCCCTG	p.Leu24_Ala27delinsSer	MODERATE	0	38	1
WW66	2019-nCoV	21632	TTACCCCCTG	T	disruptive_inframe_deletion	S	transcript	protein_coding	c.71_79delTACCCCCTG	p.Leu24_Ala27delinsSer	MODERATE	0	172	1
WW69	2019-nCoV	21632	TTACCCCCTG	T	disruptive_inframe_deletion	S	transcript	protein_coding	c.71_79delTACCCCCTG	p.Leu24_Ala27delinsSer	MODERATE	0	39	1
WW70	2019-nCoV	21632	TTACCCCCTG	T	disruptive_inframe_deletion	S	transcript	protein_coding	c.71_79delTACCCCCTG	p.Leu24_Ala27delinsSer	MODERATE	5	21	0.8077
WW72	2019-nCoV	21632	TTACCCCCTG	T	disruptive_inframe_deletion	S	transcript	protein_coding	c.71_79delTACCCCCTG	p.Leu24_Ala27delinsSer	MODERATE	0	10	1
WW73	2019-nCoV	21632	TTACCCCCTG	T	disruptive_inframe_deletion	S	transcript	protein_coding	c.71_79delTACCCCCTG	p.Leu24_Ala27delinsSer	MODERATE	0	12	1
WW77	2019-nCoV	21632	TTACCCCCTG	T	disruptive_inframe_deletion	S	transcript	protein_coding	c.71_79delTACCCCCTG	p.Leu24_Ala27delinsSer	MODERATE	0	44	1
WW78	2019-nCoV	21632	TTACCCCCTG	T	disruptive_inframe_deletion	S	transcript	protein_coding	c.71_79delTACCCCCTG	p.Leu24_Ala27delinsSer	MODERATE	0	19	1
WW80	2019-nCoV	21632	TTACCCCCTG	T	disruptive_inframe_deletion	S	transcript	protein_coding	c.71_79delTACCCCCTG	p.Leu24_Ala27delinsSer	MODERATE	0	20	1
WW81	2019-nCoV	21632	TTACCCCCTG	T	disruptive_inframe_deletion	S	transcript	protein_coding	c.71_79delTACCCCCTG	p.Leu24_Ala27delinsSer	MODERATE	0	177	1
WW82	2019-nCoV	21632	TTACCCCCTG	T	disruptive_inframe_deletion	S	transcript	protein_coding	c.71_79delTACCCCCTG	p.Leu24_Ala27delinsSer	MODERATE	0	61	1
WW83	2019-nCoV	21632	TTACCCCCTG	T	disruptive_inframe_deletion	S	transcript	protein_coding	c.71_79delTACCCCCTG	p.Leu24_Ala27delinsSer	MODERATE	0	27	1
WW84	2019-nCoV	21632	TTACCCCCTG	T	disruptive_inframe_deletion	S	transcript	protein_coding	c.71_79delTACCCCCTG	p.Leu24_Ala27delinsSer	MODERATE	0	167	1
WW86	2019-nCoV	21632	TTACCCCCTG	T	disruptive_inframe_deletion	S	transcript	protein_coding	c.71_79delTACCCCCTG	p.Leu24_Ala27delinsSer	MODERATE	0	64	1
WW90	2019-nCoV	21632	TTACCCCCTG	T	disruptive_inframe_deletion	S	transcript	protein_coding	c.71_79delTACCCCCTG	p.Leu24_Ala27delinsSer	MODERATE	0	29	1
WW91	2019-nCoV	21632	TTACCCCCTG	T	disruptive_inframe_deletion	S	transcript	protein_coding	c.71_79delTACCCCCTG	p.Leu24_Ala27delinsSer	MODERATE	0	26	1
WW94	2019-nCoV	21632	TTACCCCCTG	T	disruptive_inframe_deletion	S	transcript	protein_coding	c.71_79delTACCCCCTG	p.Leu24_Ala27delinsSer	MODERATE	0	44	1
WW96	2019-nCoV	21632	TTACCCCCTG	T	disruptive_inframe_deletion	S	transcript	protein_coding	c.71_79delTACCCCCTG	p.Leu24_Ala27delinsSer	MODERATE	0	13	1
WW57	2019-nCoV	21633	T	A	stop_gained	S	transcript	protein_coding	c.71T>A	p.Leu24*	HIGH	8	15	0.6522
WW40	2019-nCoV	21762	CTATACATG	TTA	missense_variant&disruptive_inframe_deletion	S	transcript	protein_coding	c.200_208delCTATACATGinsTTA	p.Ala67_Val70delinsValIle	MODERATE	0	77	1
WW41	2019-nCoV	21762	CTATACATG	TTA	missense_variant&disruptive_inframe_deletion	S	transcript	protein_coding	c.200_208delCTATACATGinsTTA	p.Ala67_Val70delinsValIle	MODERATE	8	82	0.9111
WW42	2019-nCoV	21762	CTATACATG	TTA	missense_variant&disruptive_inframe_deletion	S	transcript	protein_coding	c.200_208delCTATACATGinsTTA	p.Ala67_Val70delinsValIle	MODERATE	0	602	1
WW43	2019-nCoV	21762	CTATACATG	TTA	missense_variant&disruptive_inframe_deletion	S	transcript	protein_coding	c.200_208delCTATACATGinsTTA	p.Ala67_Val70delinsValIle	MODERATE	0	35	1
WW44	2019-nCoV	21762	CTATACATG	TTA	missense_variant&disruptive_inframe_deletion	S	transcript	protein_coding	c.200_208delCTATACATGinsTTA	p.Ala67_Val70delinsValIle	MODERATE	10	2174	0.9954
WW45	2019-nCoV	21762	CTATACATG	TTA	missense_variant&disruptive_inframe_deletion	S	transcript	protein_coding	c.200_208delCTATACATGinsTTA	p.Ala67_Val70delinsValIle	MODERATE	0	216	1
WW46	2019-nCoV	21762	CTATACATG	TTA	missense_variant&disruptive_inframe_deletion	S	transcript	protein_coding	c.200_208delCTATACATGinsTTA	p.Ala67_Val70delinsValIle	MODERATE	48	808	0.9439
WW47	2019-nCoV	21762	CTATACATG	TTA	missense_variant&disruptive_inframe_deletion	S	transcript	protein_coding	c.200_208delCTATACATGinsTTA	p.Ala67_Val70delinsValIle	MODERATE	0	605	1
WW48	2019-nCoV	21762	CTATACATG	TTA	missense_variant&disruptive_inframe_deletion	S	transcript	protein_coding	c.200_208delCTATACATGinsTTA	p.Ala67_Val70delinsValIle	MODERATE	0	272	1
WW50	2019-nCoV	21762	CTATACATG	TTA	missense_variant&disruptive_inframe_deletion	S	transcript	protein_coding	c.200_208delCTATACATGinsTTA	p.Ala67_Val70delinsValIle	MODERATE	0	18	1
WW52	2019-nCoV	21762	CTATACATG	TTA	missense_variant&disruptive_inframe_deletion	S	transcript	protein_coding	c.200_208delCTATACATGinsTTA	p.Ala67_Val70delinsValIle	MODERATE	0	488	1
WW53	2019-nCoV	21762	CTATACATG	TTA	missense_variant&disruptive_inframe_deletion	S	transcript	protein_coding	c.200_208delCTATACATGinsTTA	p.Ala67_Val70delinsValIle	MODERATE	0	120	1
WW54	2019-nCoV	21762	CTATACATG	TTA	missense_variant&disruptive_inframe_deletion	S	transcript	protein_coding	c.200_208delCTATACATGinsTTA	p.Ala67_Val70delinsValIle	MODERATE	0	112	1
WW55	2019-nCoV	21762	CTATACATG	TTA	missense_variant&disruptive_inframe_deletion	S	transcript	protein_coding	c.200_208delCTATACATGinsTTA	p.Ala67_Val70delinsValIle	MODERATE	0	258	1
WW57	2019-nCoV	21762	CTATACATG	TTA	missense_variant&disruptive_inframe_deletion	S	transcript	protein_coding	c.200_208delCTATACATGinsTTA	p.Ala67_Val70delinsValIle	MODERATE	0	106	1
WW61	2019-nCoV	21762	CTATACATG	TTA	missense_variant&disruptive_inframe_deletion	S	transcript	protein_coding	c.200_208delCTATACATGinsTTA	p.Ala67_Val70delinsValIle	MODERATE	0	86	1
WW100	2019-nCoV	21764	ATACATG	A	disruptive_inframe_deletion	S	transcript	protein_coding	c.204_209delACATGT	p.His69_Val70del	MODERATE	0	30	1
WW107	2019-nCoV	21764	ATACATG	A	disruptive_inframe_deletion	S	transcript	protein_coding	c.204_209delACATGT	p.His69_Val70del	MODERATE	67	162	0.7074
WW83	2019-nCoV	21764	ATACATG	A	disruptive_inframe_deletion	S	transcript	protein_coding	c.204_209delACATGT	p.His69_Val70del	MODERATE	0	106	1
WW84	2019-nCoV	21764	ATACATG	A	disruptive_inframe_deletion	S	transcript	protein_coding	c.204_209delACATGT	p.His69_Val70del	MODERATE	211	1227	0.8533
WW86	2019-nCoV	21764	ATACATG	A	disruptive_inframe_deletion	S	transcript	protein_coding	c.204_209delACATGT	p.His69_Val70del	MODERATE	45	576	0.9275
WW87	2019-nCoV	21764	ATACATG	A	disruptive_inframe_deletion	S	transcript	protein_coding	c.204_209delACATGT	p.His69_Val70del	MODERATE	0	173	1
WW88	2019-nCoV	21764	ATACATG	A	disruptive_inframe_deletion	S	transcript	protein_coding	c.204_209delACATGT	p.His69_Val70del	MODERATE	0	54	1
WW90	2019-nCoV	21764	ATACATG	A	disruptive_inframe_deletion	S	transcript	protein_coding	c.204_209delACATGT	p.His69_Val70del	MODERATE	0	414	1
WW93	2019-nCoV	21764	ATACATG	A	disruptive_inframe_deletion	S	transcript	protein_coding	c.204_209delACATGT	p.His69_Val70del	MODERATE	0	215	1
WW94	2019-nCoV	21764	ATACATG	A	disruptive_inframe_deletion	S	transcript	protein_coding	c.204_209delACATGT	p.His69_Val70del	MODERATE	0	32	1
WW96	2019-nCoV	21764	ATACATG	A	disruptive_inframe_deletion	S	transcript	protein_coding	c.204_209delACATGT	p.His69_Val70del	MODERATE	0	184	1
WW97	2019-nCoV	21764	ATACATG	A	disruptive_inframe_deletion	S	transcript	protein_coding	c.204_209delACATGT	p.His69_Val70del	MODERATE	0	17	1
WW98	2019-nCoV	21764	ATACATG	A	disruptive_inframe_deletion	S	transcript	protein_coding	c.204_209delACATGT	p.His69_Val70del	MODERATE	0	21	1
WW57	2019-nCoV	21834	AT	A	frameshift_variant	S	transcript	protein_coding	c.276delT	p.Phe92fs	HIGH	14	22	0.6111
WW39	2019-nCoV	21986	GGTGTTTATT	G	disruptive_inframe_deletion	S	transcript	protein_coding	c.425_433delGTGTTTATT	p.Gly142_Tyr145delinsAsp	MODERATE	0	15	1
WW40	2019-nCoV	21986	GGTGTTTATT	G	disruptive_inframe_deletion	S	transcript	protein_coding	c.425_433delGTGTTTATT	p.Gly142_Tyr145delinsAsp	MODERATE	0	33	1
WW41	2019-nCoV	21986	GGTGTTTATT	G	disruptive_inframe_deletion	S	transcript	protein_coding	c.425_433delGTGTTTATT	p.Gly142_Tyr145delinsAsp	MODERATE	0	46	1
WW42	2019-nCoV	21986	GGTGTTTATT	G	disruptive_inframe_deletion	S	transcript	protein_coding	c.425_433delGTGTTTATT	p.Gly142_Tyr145delinsAsp	MODERATE	0	497	1
WW43	2019-nCoV	21986	GGTGTTTATT	G	disruptive_inframe_deletion	S	transcript	protein_coding	c.425_433delGTGTTTATT	p.Gly142_Tyr145delinsAsp	MODERATE	0	29	1
WW44	2019-nCoV	21986	GGTGTTTATT	G	disruptive_inframe_deletion	S	transcript	protein_coding	c.425_433delGTGTTTATT	p.Gly142_Tyr145delinsAsp	MODERATE	0	907	1
WW45	2019-nCoV	21986	GGTGTTTATT	G	disruptive_inframe_deletion	S	transcript	protein_coding	c.425_433delGTGTTTATT	p.Gly142_Tyr145delinsAsp	MODERATE	0	60	1
WW46	2019-nCoV	21986	GGTGTTTATT	G	disruptive_inframe_deletion	S	transcript	protein_coding	c.425_433delGTGTTTATT	p.Gly142_Tyr145delinsAsp	MODERATE	0	469	1
WW47	2019-nCoV	21986	GGTGTTTATT	G	disruptive_inframe_deletion	S	transcript	protein_coding	c.425_433delGTGTTTATT	p.Gly142_Tyr145delinsAsp	MODERATE	0	385	1
WW48	2019-nCoV	21986	GGTGTTTATT	G	disruptive_inframe_deletion	S	transcript	protein_coding	c.425_433delGTGTTTATT	p.Gly142_Tyr145delinsAsp	MODERATE	0	126	1
WW49	2019-nCoV	21986	GGTGTTTATT	G	disruptive_inframe_deletion	S	transcript	protein_coding	c.425_433delGTGTTTATT	p.Gly142_Tyr145delinsAsp	MODERATE	0	15	1
WW50	2019-nCoV	21986	GGTGTTTATT	G	disruptive_inframe_deletion	S	transcript	protein_coding	c.425_433delGTGTTTATT	p.Gly142_Tyr145delinsAsp	MODERATE	0	36	1
WW52	2019-nCoV	21986	GGTGTTTATT	G	disruptive_inframe_deletion	S	transcript	protein_coding	c.425_433delGTGTTTATT	p.Gly142_Tyr145delinsAsp	MODERATE	0	306	1
WW53	2019-nCoV	21986	GGTGTTTATT	G	disruptive_inframe_deletion	S	transcript	protein_coding	c.425_433delGTGTTTATT	p.Gly142_Tyr145delinsAsp	MODERATE	0	114	1
WW54	2019-nCoV	21986	GGTGTTTATT	G	disruptive_inframe_deletion	S	transcript	protein_coding	c.425_433delGTGTTTATT	p.Gly142_Tyr145delinsAsp	MODERATE	0	22	1
WW57	2019-nCoV	21986	GGTGTTTATT	G	disruptive_inframe_deletion	S	transcript	protein_coding	c.425_433delGTGTTTATT	p.Gly142_Tyr145delinsAsp	MODERATE	0	149	1
WW61	2019-nCoV	21986	GGTGTTTATT	G	disruptive_inframe_deletion	S	transcript	protein_coding	c.425_433delGTGTTTATT	p.Gly142_Tyr145delinsAsp	MODERATE	0	15	1
WW41	2019-nCoV	22193	AATT	A	disruptive_inframe_deletion	S	transcript	protein_coding	c.632_634delATT	p.Asn211_Leu212delinsIle	MODERATE	0	15	1
WW42	2019-nCoV	22193	AATT	A	disruptive_inframe_deletion	S	transcript	protein_coding	c.632_634delATT	p.Asn211_Leu212delinsIle	MODERATE	0	244	1
WW43	2019-nCoV	22193	AATT	A	disruptive_inframe_deletion	S	transcript	protein_coding	c.632_634delATT	p.Asn211_Leu212delinsIle	MODERATE	0	21	1
WW44	2019-nCoV	22193	AATT	A	disruptive_inframe_deletion	S	transcript	protein_coding	c.632_634delATT	p.Asn211_Leu212delinsIle	MODERATE	4	772	0.9948
WW45	2019-nCoV	22193	AATT	A	disruptive_inframe_deletion	S	transcript	protein_coding	c.632_634delATT	p.Asn211_Leu212delinsIle	MODERATE	0	155	1
WW46	2019-nCoV	22193	AATT	A	disruptive_inframe_deletion	S	transcript	protein_coding	c.632_634delATT	p.Asn211_Leu212delinsIle	MODERATE	3	253	0.9883
WW47	2019-nCoV	22193	AATT	A	disruptive_inframe_deletion	S	transcript	protein_coding	c.632_634delATT	p.Asn211_Leu212delinsIle	MODERATE	0	217	1
WW48	2019-nCoV	22193	AATT	A	disruptive_inframe_deletion	S	transcript	protein_coding	c.632_634delATT	p.Asn211_Leu212delinsIle	MODERATE	0	42	1
WW50	2019-nCoV	22193	AATT	A	disruptive_inframe_deletion	S	transcript	protein_coding	c.632_634delATT	p.Asn211_Leu212delinsIle	MODERATE	0	41	1
WW52	2019-nCoV	22193	AATT	A	disruptive_inframe_deletion	S	transcript	protein_coding	c.632_634delATT	p.Asn211_Leu212delinsIle	MODERATE	0	180	1
WW53	2019-nCoV	22193	AATT	A	disruptive_inframe_deletion	S	transcript	protein_coding	c.632_634delATT	p.Asn211_Leu212delinsIle	MODERATE	0	60	1
WW54	2019-nCoV	22193	AATT	A	disruptive_inframe_deletion	S	transcript	protein_coding	c.632_634delATT	p.Asn211_Leu212delinsIle	MODERATE	4	20	0.8333
WW55	2019-nCoV	22193	AATT	A	disruptive_inframe_deletion	S	transcript	protein_coding	c.632_634delATT	p.Asn211_Leu212delinsIle	MODERATE	19	87	0.8208
WW57	2019-nCoV	22193	AATT	A	disruptive_inframe_deletion	S	transcript	protein_coding	c.632_634delATT	p.Asn211_Leu212delinsIle	MODERATE	0	86	1
WW41	2019-nCoV	22204	T	TGAGCCAGAA	disruptive_inframe_insertion	S	transcript	protein_coding	c.644_645insGCCAGAAGA	p.Arg214_Asp215insGluProGlu	MODERATE	0	11	1
WW42	2019-nCoV	22204	T	TGAGCCAGAA	disruptive_inframe_insertion	S	transcript	protein_coding	c.644_645insGCCAGAAGA	p.Arg214_Asp215insGluProGlu	MODERATE	0	202	1
WW43	2019-nCoV	22204	T	TGAGCCAGAA	disruptive_inframe_insertion	S	transcript	protein_coding	c.644_645insGCCAGAAGA	p.Arg214_Asp215insGluProGlu	MODERATE	0	18	1
WW44	2019-nCoV	22204	T	TGAGCCAGAA	disruptive_inframe_insertion	S	transcript	protein_coding	c.644_645insGCCAGAAGA	p.Arg214_Asp215insGluProGlu	MODERATE	6	630	0.9906
WW45	2019-nCoV	22204	T	TGAGCCAGAA	disruptive_inframe_insertion	S	transcript	protein_coding	c.644_645insGCCAGAAGA	p.Arg214_Asp215insGluProGlu	MODERATE	0	113	1
WW46	2019-nCoV	22204	T	TGAGCCAGAA	disruptive_inframe_insertion	S	transcript	protein_coding	c.644_645insGCCAGAAGA	p.Arg214_Asp215insGluProGlu	MODERATE	2	215	0.9908
WW47	2019-nCoV	22204	T	TGAGCCAGAA	disruptive_inframe_insertion	S	transcript	protein_coding	c.644_645insGCCAGAAGA	p.Arg214_Asp215insGluProGlu	MODERATE	0	191	1
WW48	2019-nCoV	22204	T	TGAGCCAGAA	disruptive_inframe_insertion	S	transcript	protein_coding	c.644_645insGCCAGAAGA	p.Arg214_Asp215insGluProGlu	MODERATE	0	32	1
WW50	2019-nCoV	22204	T	TGAGCCAGAA	disruptive_inframe_insertion	S	transcript	protein_coding	c.644_645insGCCAGAAGA	p.Arg214_Asp215insGluProGlu	MODERATE	0	29	1
WW52	2019-nCoV	22204	T	TGAGCCAGAA	disruptive_inframe_insertion	S	transcript	protein_coding	c.644_645insGCCAGAAGA	p.Arg214_Asp215insGluProGlu	MODERATE	0	159	1
WW53	2019-nCoV	22204	T	TGAGCCAGAA	disruptive_inframe_insertion	S	transcript	protein_coding	c.644_645insGCCAGAAGA	p.Arg214_Asp215insGluProGlu	MODERATE	0	51	1
WW54	2019-nCoV	22204	T	TGAGCCAGAA	disruptive_inframe_insertion	S	transcript	protein_coding	c.644_645insGCCAGAAGA	p.Arg214_Asp215insGluProGlu	MODERATE	3	16	0.8421
WW55	2019-nCoV	22204	T	TGAGCCAGAA	disruptive_inframe_insertion	S	transcript	protein_coding	c.644_645insGCCAGAAGA	p.Arg214_Asp215insGluProGlu	MODERATE	18	63	0.7778
WW57	2019-nCoV	22204	T	TGAGCCAGAA	disruptive_inframe_insertion	S	transcript	protein_coding	c.644_645insGCCAGAAGA	p.Arg214_Asp215insGluProGlu	MODERATE	0	72	1
WW56	2019-nCoV	22366	T	C	synonymous_variant	S	transcript	protein_coding	c.804T>C	p.Gly268Gly	LOW	0	29	1
WW93	2019-nCoV	22533	A	T	missense_variant	S	transcript	protein_coding	c.971A>T	p.Glu324Val	MODERATE	7	34	0.8293
WW42	2019-nCoV	22673	TC	CT	missense_variant	S	transcript	protein_coding	c.1111_1112delTCinsCT	p.Ser371Leu	MODERATE	0	55	1
WW43	2019-nCoV	22673	TC	CT	missense_variant	S	transcript	protein_coding	c.1111_1112delTCinsCT	p.Ser371Leu	MODERATE	0	13	1
WW44	2019-nCoV	22673	TC	CT	missense_variant	S	transcript	protein_coding	c.1111_1112delTCinsCT	p.Ser371Leu	MODERATE	0	293	1
WW45	2019-nCoV	22673	TC	CT	missense_variant	S	transcript	protein_coding	c.1111_1112delTCinsCT	p.Ser371Leu	MODERATE	0	110	1
WW46	2019-nCoV	22673	TC	CT	missense_variant	S	transcript	protein_coding	c.1111_1112delTCinsCT	p.Ser371Leu	MODERATE	0	72	1
WW47	2019-nCoV	22673	TC	CT	missense_variant	S	transcript	protein_coding	c.1111_1112delTCinsCT	p.Ser371Leu	MODERATE	0	62	1
WW48	2019-nCoV	22673	TC	CT	missense_variant	S	transcript	protein_coding	c.1111_1112delTCinsCT	p.Ser371Leu	MODERATE	0	40	1
WW50	2019-nCoV	22673	TC	CT	missense_variant	S	transcript	protein_coding	c.1111_1112delTCinsCT	p.Ser371Leu	MODERATE	0	33	1
WW52	2019-nCoV	22673	TC	CT	missense_variant	S	transcript	protein_coding	c.1111_1112delTCinsCT	p.Ser371Leu	MODERATE	0	66	1
WW54	2019-nCoV	22673	TC	CT	missense_variant	S	transcript	protein_coding	c.1111_1112delTCinsCT	p.Ser371Leu	MODERATE	0	14	1
WW55	2019-nCoV	22673	TC	CT	missense_variant	S	transcript	protein_coding	c.1111_1112delTCinsCT	p.Ser371Leu	MODERATE	0	28	1
WW62	2019-nCoV	22673	T	C	missense_variant	S	transcript	protein_coding	c.1111T>C	p.Ser371Pro	MODERATE	8	12	0.6
WW103	2019-nCoV	22686	CCA	TCG	missense_variant	S	transcript	protein_coding	c.1124_1126delCCAinsTCG	p.SerThr375PheAla	MODERATE	0	16	1
WW104	2019-nCoV	22686	CCA	TCG	missense_variant	S	transcript	protein_coding	c.1124_1126delCCAinsTCG	p.SerThr375PheAla	MODERATE	0	24	1
WW107	2019-nCoV	22686	CCA	TCG	missense_variant	S	transcript	protein_coding	c.1124_1126delCCAinsTCG	p.SerThr375PheAla	MODERATE	0	44	1
WW112	2019-nCoV	22686	CCA	TCG	missense_variant	S	transcript	protein_coding	c.1124_1126delCCAinsTCG	p.SerThr375PheAla	MODERATE	0	17	1
WW113	2019-nCoV	22686	CCA	TCG	missense_variant	S	transcript	protein_coding	c.1124_1126delCCAinsTCG	p.SerThr375PheAla	MODERATE	0	18	1
WW41	2019-nCoV	22686	C	T	missense_variant	S	transcript	protein_coding	c.1124C>T	p.Ser375Phe	MODERATE	0	11	1
WW42	2019-nCoV	22686	C	T	missense_variant	S	transcript	protein_coding	c.1124C>T	p.Ser375Phe	MODERATE	2	194	0.9898
WW43	2019-nCoV	22686	C	T	missense_variant	S	transcript	protein_coding	c.1124C>T	p.Ser375Phe	MODERATE	0	47	1
WW44	2019-nCoV	22686	C	T	missense_variant	S	transcript	protein_coding	c.1124C>T	p.Ser375Phe	MODERATE	2	1835	0.9989
WW45	2019-nCoV	22686	C	T	missense_variant	S	transcript	protein_coding	c.1124C>T	p.Ser375Phe	MODERATE	4	679	0.9941
WW46	2019-nCoV	22686	C	T	missense_variant	S	transcript	protein_coding	c.1124C>T	p.Ser375Phe	MODERATE	0	311	1
WW47	2019-nCoV	22686	C	T	missense_variant	S	transcript	protein_coding	c.1124C>T	p.Ser375Phe	MODERATE	2	440	0.9955
WW48	2019-nCoV	22686	C	T	missense_variant	S	transcript	protein_coding	c.1124C>T	p.Ser375Phe	MODERATE	1	551	0.9982
WW50	2019-nCoV	22686	C	T	missense_variant	S	transcript	protein_coding	c.1124C>T	p.Ser375Phe	MODERATE	1	107	0.9907
WW52	2019-nCoV	22686	C	T	missense_variant	S	transcript	protein_coding	c.1124C>T	p.Ser375Phe	MODERATE	2	396	0.995
WW53	2019-nCoV	22686	C	T	missense_variant	S	transcript	protein_coding	c.1124C>T	p.Ser375Phe	MODERATE	1	32	0.9697
WW54	2019-nCoV	22686	C	T	missense_variant	S	transcript	protein_coding	c.1124C>T	p.Ser375Phe	MODERATE	1	279	0.9964
WW55	2019-nCoV	22686	C	T	missense_variant	S	transcript	protein_coding	c.1124C>T	p.Ser375Phe	MODERATE	1	235	0.9958
WW61	2019-nCoV	22686	C	T	missense_variant	S	transcript	protein_coding	c.1124C>T	p.Ser375Phe	MODERATE	1	120	0.9917
WW62	2019-nCoV	22686	C	T	missense_variant	S	transcript	protein_coding	c.1124C>T	p.Ser375Phe	MODERATE	1	104	0.9905
WW63	2019-nCoV	22686	C	T	missense_variant	S	transcript	protein_coding	c.1124C>T	p.Ser375Phe	MODERATE	0	276	1
WW64	2019-nCoV	22686	CCA	TCG	missense_variant	S	transcript	protein_coding	c.1124_1126delCCAinsTCG	p.SerThr375PheAla	MODERATE	0	13	1
WW65	2019-nCoV	22686	CCA	TCG	missense_variant	S	transcript	protein_coding	c.1124_1126delCCAinsTCG	p.SerThr375PheAla	MODERATE	0	17	1
WW66	2019-nCoV	22686	CCA	TCG	missense_variant	S	transcript	protein_coding	c.1124_1126delCCAinsTCG	p.SerThr375PheAla	MODERATE	0	98	1
WW68	2019-nCoV	22686	CCA	TCG	missense_variant	S	transcript	protein_coding	c.1124_1126delCCAinsTCG	p.SerThr375PheAla	MODERATE	0	27	1
WW69	2019-nCoV	22686	CCA	TCG	missense_variant	S	transcript	protein_coding	c.1124_1126delCCAinsTCG	p.SerThr375PheAla	MODERATE	0	139	1
WW70	2019-nCoV	22686	CCA	TCG	missense_variant	S	transcript	protein_coding	c.1124_1126delCCAinsTCG	p.SerThr375PheAla	MODERATE	0	87	1
WW71	2019-nCoV	22686	CCA	TCG	missense_variant	S	transcript	protein_coding	c.1124_1126delCCAinsTCG	p.SerThr375PheAla	MODERATE	0	39	1
WW72	2019-nCoV	22686	CCA	TCG	missense_variant	S	transcript	protein_coding	c.1124_1126delCCAinsTCG	p.SerThr375PheAla	MODERATE	0	63	1
WW73	2019-nCoV	22686	CCA	TCG	missense_variant	S	transcript	protein_coding	c.1124_1126delCCAinsTCG	p.SerThr375PheAla	MODERATE	0	31	1
WW77	2019-nCoV	22686	CCA	TCG	missense_variant	S	transcript	protein_coding	c.1124_1126delCCAinsTCG	p.SerThr375PheAla	MODERATE	0	105	1
WW78	2019-nCoV	22686	CCA	TCG	missense_variant	S	transcript	protein_coding	c.1124_1126delCCAinsTCG	p.SerThr375PheAla	MODERATE	0	50	1
WW79	2019-nCoV	22686	CCA	TCG	missense_variant	S	transcript	protein_coding	c.1124_1126delCCAinsTCG	p.SerThr375PheAla	MODERATE	0	99	1
WW80	2019-nCoV	22686	CCA	TCG	missense_variant	S	transcript	protein_coding	c.1124_1126delCCAinsTCG	p.SerThr375PheAla	MODERATE	0	124	1
WW81	2019-nCoV	22686	CCA	TCG	missense_variant	S	transcript	protein_coding	c.1124_1126delCCAinsTCG	p.SerThr375PheAla	MODERATE	0	184	1
WW82	2019-nCoV	22686	CCA	TCG	missense_variant	S	transcript	protein_coding	c.1124_1126delCCAinsTCG	p.SerThr375PheAla	MODERATE	0	132	1
WW83	2019-nCoV	22686	CCA	TCG	missense_variant	S	transcript	protein_coding	c.1124_1126delCCAinsTCG	p.SerThr375PheAla	MODERATE	0	176	1
WW84	2019-nCoV	22686	CCA	TCG	missense_variant	S	transcript	protein_coding	c.1124_1126delCCAinsTCG	p.SerThr375PheAla	MODERATE	0	581	1
WW85	2019-nCoV	22686	CCA	TCG	missense_variant	S	transcript	protein_coding	c.1124_1126delCCAinsTCG	p.SerThr375PheAla	MODERATE	0	71	1
WW86	2019-nCoV	22686	CCA	TCG	missense_variant	S	transcript	protein_coding	c.1124_1126delCCAinsTCG	p.SerThr375PheAla	MODERATE	0	148	1
WW87	2019-nCoV	22686	CCA	TCG	missense_variant	S	transcript	protein_coding	c.1124_1126delCCAinsTCG	p.SerThr375PheAla	MODERATE	0	73	1
WW88	2019-nCoV	22686	CCA	TCG	missense_variant	S	transcript	protein_coding	c.1124_1126delCCAinsTCG	p.SerThr375PheAla	MODERATE	0	23	1
WW90	2019-nCoV	22686	CCA	TCG	missense_variant	S	transcript	protein_coding	c.1124_1126delCCAinsTCG	p.SerThr375PheAla	MODERATE	0	10	1
WW91	2019-nCoV	22686	CCA	TCG	missense_variant	S	transcript	protein_coding	c.1124_1126delCCAinsTCG	p.SerThr375PheAla	MODERATE	0	24	1
WW96	2019-nCoV	22686	CCA	TCG	missense_variant	S	transcript	protein_coding	c.1124_1126delCCAinsTCG	p.SerThr375PheAla	MODERATE	0	128	1
WW97	2019-nCoV	22686	CCA	TCG	missense_variant	S	transcript	protein_coding	c.1124_1126delCCAinsTCG	p.SerThr375PheAla	MODERATE	0	76	1
WW98	2019-nCoV	22686	CCA	TCG	missense_variant	S	transcript	protein_coding	c.1124_1126delCCAinsTCG	p.SerThr375PheAla	MODERATE	0	12	1
WW99	2019-nCoV	22686	CCAC	TCGT	missense_variant	S	transcript	protein_coding	c.1124_1127delCCACinsTCGT	p.SerThr375PheVal	MODERATE	0	7	1
WW107	2019-nCoV	22893	A	C	missense_variant	S	transcript	protein_coding	c.1331A>C	p.Lys444Thr	MODERATE	0	10	1
WW107	2019-nCoV	22942	T	A	missense_variant	S	transcript	protein_coding	c.1380T>A	p.Asn460Lys	MODERATE	8	87	0.9158
WW113	2019-nCoV	22942	T	G	missense_variant	S	transcript	protein_coding	c.1380T>G	p.Asn460Lys	MODERATE	15	51	0.7727
WW107	2019-nCoV	22987	C	T	synonymous_variant	S	transcript	protein_coding	c.1425C>T	p.Ala475Ala	LOW	36	89	0.712
WW100	2019-nCoV	22992	GCAC	ACAA	missense_variant	S	transcript	protein_coding	c.1430_1433delGCACinsACAA	p.SerThr477AsnLys	MODERATE	0	25	1
WW102	2019-nCoV	22992	GCAC	ACAA	missense_variant	S	transcript	protein_coding	c.1430_1433delGCACinsACAA	p.SerThr477AsnLys	MODERATE	0	15	1
WW103	2019-nCoV	22992	GCAC	ACAA	missense_variant	S	transcript	protein_coding	c.1430_1433delGCACinsACAA	p.SerThr477AsnLys	MODERATE	0	9	1
WW104	2019-nCoV	22992	GCAC	ACAA	missense_variant	S	transcript	protein_coding	c.1430_1433delGCACinsACAA	p.SerThr477AsnLys	MODERATE	0	29	1
WW105	2019-nCoV	22992	GCAC	ACAA	missense_variant	S	transcript	protein_coding	c.1430_1433delGCACinsACAA	p.SerThr477AsnLys	MODERATE	0	14	1
WW107	2019-nCoV	22992	GCAC	ACAA	missense_variant	S	transcript	protein_coding	c.1430_1433delGCACinsACAA	p.SerThr477AsnLys	MODERATE	0	119	1
WW112	2019-nCoV	22992	GCAC	ACAA	missense_variant	S	transcript	protein_coding	c.1430_1433delGCACinsACAA	p.SerThr477AsnLys	MODERATE	0	30	1
WW113	2019-nCoV	22992	GCAC	ACAA	missense_variant	S	transcript	protein_coding	c.1430_1433delGCACinsACAA	p.SerThr477AsnLys	MODERATE	0	78	1
WW44	2019-nCoV	22992	GCAC	ACAA	missense_variant	S	transcript	protein_coding	c.1430_1433delGCACinsACAA	p.SerThr477AsnLys	MODERATE	0	29	1
WW46	2019-nCoV	22992	GCAC	ACAA	missense_variant	S	transcript	protein_coding	c.1430_1433delGCACinsACAA	p.SerThr477AsnLys	MODERATE	0	10	1
WW55	2019-nCoV	22992	GCAC	ACAA	missense_variant	S	transcript	protein_coding	c.1430_1433delGCACinsACAA	p.SerThr477AsnLys	MODERATE	0	18	1
WW62	2019-nCoV	22992	GCAC	ACAA	missense_variant	S	transcript	protein_coding	c.1430_1433delGCACinsACAA	p.SerThr477AsnLys	MODERATE	0	22	1
WW63	2019-nCoV	22992	GCAC	ACAA	missense_variant	S	transcript	protein_coding	c.1430_1433delGCACinsACAA	p.SerThr477AsnLys	MODERATE	0	87	1
WW64	2019-nCoV	22992	GCAC	ACAA	missense_variant	S	transcript	protein_coding	c.1430_1433delGCACinsACAA	p.SerThr477AsnLys	MODERATE	0	40	1
WW65	2019-nCoV	22992	GCAC	ACAA	missense_variant	S	transcript	protein_coding	c.1430_1433delGCACinsACAA	p.SerThr477AsnLys	MODERATE	0	34	1
WW66	2019-nCoV	22992	GCAC	ACAA	missense_variant	S	transcript	protein_coding	c.1430_1433delGCACinsACAA	p.SerThr477AsnLys	MODERATE	0	99	1
WW67	2019-nCoV	22992	GCAC	ACAA	missense_variant	S	transcript	protein_coding	c.1430_1433delGCACinsACAA	p.SerThr477AsnLys	MODERATE	0	54	1
WW68	2019-nCoV	22992	GCAC	ACAA	missense_variant	S	transcript	protein_coding	c.1430_1433delGCACinsACAA	p.SerThr477AsnLys	MODERATE	0	97	1
WW69	2019-nCoV	22992	GCAC	ACAA	missense_variant	S	transcript	protein_coding	c.1430_1433delGCACinsACAA	p.SerThr477AsnLys	MODERATE	0	449	1
WW70	2019-nCoV	22992	GCAC	ACAA	missense_variant	S	transcript	protein_coding	c.1430_1433delGCACinsACAA	p.SerThr477AsnLys	MODERATE	0	113	1
WW71	2019-nCoV	22992	GCAC	ACAA	missense_variant	S	transcript	protein_coding	c.1430_1433delGCACinsACAA	p.SerThr477AsnLys	MODERATE	0	68	1
WW72	2019-nCoV	22992	GCAC	ACAA	missense_variant	S	transcript	protein_coding	c.1430_1433delGCACinsACAA	p.SerThr477AsnLys	MODERATE	0	94	1
WW73	2019-nCoV	22992	GCAC	ACAA	missense_variant	S	transcript	protein_coding	c.1430_1433delGCACinsACAA	p.SerThr477AsnLys	MODERATE	0	64	1
WW76	2019-nCoV	22992	GCAC	ACAA	missense_variant	S	transcript	protein_coding	c.1430_1433delGCACinsACAA	p.SerThr477AsnLys	MODERATE	0	19	1
WW77	2019-nCoV	22992	GCAC	ACAA	missense_variant	S	transcript	protein_coding	c.1430_1433delGCACinsACAA	p.SerThr477AsnLys	MODERATE	0	62	1
WW78	2019-nCoV	22992	GCAC	ACAA	missense_variant	S	transcript	protein_coding	c.1430_1433delGCACinsACAA	p.SerThr477AsnLys	MODERATE	0	22	1
WW79	2019-nCoV	22992	GCAC	ACAA	missense_variant	S	transcript	protein_coding	c.1430_1433delGCACinsACAA	p.SerThr477AsnLys	MODERATE	0	73	1
WW80	2019-nCoV	22992	GCAC	ACAA	missense_variant	S	transcript	protein_coding	c.1430_1433delGCACinsACAA	p.SerThr477AsnLys	MODERATE	0	169	1
WW81	2019-nCoV	22992	GCAC	ACAA	missense_variant	S	transcript	protein_coding	c.1430_1433delGCACinsACAA	p.SerThr477AsnLys	MODERATE	0	846	1
WW82	2019-nCoV	22992	GCAC	ACAA	missense_variant	S	transcript	protein_coding	c.1430_1433delGCACinsACAA	p.SerThr477AsnLys	MODERATE	0	861	1
WW83	2019-nCoV	22992	GCAC	ACAA	missense_variant	S	transcript	protein_coding	c.1430_1433delGCACinsACAA	p.SerThr477AsnLys	MODERATE	3	396	0.9925
WW84	2019-nCoV	22992	GCAC	ACAA	missense_variant	S	transcript	protein_coding	c.1430_1433delGCACinsACAA	p.SerThr477AsnLys	MODERATE	0	1510	1
WW85	2019-nCoV	22992	GCAC	ACAA	missense_variant	S	transcript	protein_coding	c.1430_1433delGCACinsACAA	p.SerThr477AsnLys	MODERATE	0	945	1
WW86	2019-nCoV	22992	GCAC	ACAA	missense_variant	S	transcript	protein_coding	c.1430_1433delGCACinsACAA	p.SerThr477AsnLys	MODERATE	0	965	1
WW87	2019-nCoV	22992	GCAC	ACAA	missense_variant	S	transcript	protein_coding	c.1430_1433delGCACinsACAA	p.SerThr477AsnLys	MODERATE	0	110	1
WW88	2019-nCoV	22992	GCAC	ACAA	missense_variant	S	transcript	protein_coding	c.1430_1433delGCACinsACAA	p.SerThr477AsnLys	MODERATE	0	278	1
WW90	2019-nCoV	22992	GCAC	ACAA	missense_variant	S	transcript	protein_coding	c.1430_1433delGCACinsACAA	p.SerThr477AsnLys	MODERATE	0	97	1
WW91	2019-nCoV	22992	GCAC	ACAA	missense_variant	S	transcript	protein_coding	c.1430_1433delGCACinsACAA	p.SerThr477AsnLys	MODERATE	0	280	1
WW93	2019-nCoV	22992	GCAC	ACAA	missense_variant	S	transcript	protein_coding	c.1430_1433delGCACinsACAA	p.SerThr477AsnLys	MODERATE	0	31	1
WW94	2019-nCoV	22992	GCAC	ACAA	missense_variant	S	transcript	protein_coding	c.1430_1433delGCACinsACAA	p.SerThr477AsnLys	MODERATE	0	28	1
WW96	2019-nCoV	22992	GCAC	ACAA	missense_variant	S	transcript	protein_coding	c.1430_1433delGCACinsACAA	p.SerThr477AsnLys	MODERATE	0	244	1
WW97	2019-nCoV	22992	GCAC	ACAA	missense_variant	S	transcript	protein_coding	c.1430_1433delGCACinsACAA	p.SerThr477AsnLys	MODERATE	0	119	1
WW99	2019-nCoV	22992	GCAC	ACAA	missense_variant	S	transcript	protein_coding	c.1430_1433delGCACinsACAA	p.SerThr477AsnLys	MODERATE	0	26	1
WW65	2019-nCoV	23184	T	C	missense_variant	S	transcript	protein_coding	c.1622T>C	p.Phe541Ser	MODERATE	0	52	1
WW41	2019-nCoV	23202	C	A	missense_variant	S	transcript	protein_coding	c.1640C>A	p.Thr547Lys	MODERATE	0	38	1
WW42	2019-nCoV	23202	C	A	missense_variant	S	transcript	protein_coding	c.1640C>A	p.Thr547Lys	MODERATE	0	240	1
WW43	2019-nCoV	23202	C	A	missense_variant	S	transcript	protein_coding	c.1640C>A	p.Thr547Lys	MODERATE	0	108	1
WW44	2019-nCoV	23202	C	A	missense_variant	S	transcript	protein_coding	c.1640C>A	p.Thr547Lys	MODERATE	21	1047	0.9803
WW45	2019-nCoV	23202	C	A	missense_variant	S	transcript	protein_coding	c.1640C>A	p.Thr547Lys	MODERATE	0	190	1
WW46	2019-nCoV	23202	C	A	missense_variant	S	transcript	protein_coding	c.1640C>A	p.Thr547Lys	MODERATE	0	357	1
WW47	2019-nCoV	23202	C	A	missense_variant	S	transcript	protein_coding	c.1640C>A	p.Thr547Lys	MODERATE	0	312	1
WW48	2019-nCoV	23202	C	A	missense_variant	S	transcript	protein_coding	c.1640C>A	p.Thr547Lys	MODERATE	0	65	1
WW50	2019-nCoV	23202	C	A	missense_variant	S	transcript	protein_coding	c.1640C>A	p.Thr547Lys	MODERATE	0	34	1
WW52	2019-nCoV	23202	C	A	missense_variant	S	transcript	protein_coding	c.1640C>A	p.Thr547Lys	MODERATE	23	389	0.9442
WW53	2019-nCoV	23202	C	A	missense_variant	S	transcript	protein_coding	c.1640C>A	p.Thr547Lys	MODERATE	0	75	1
WW54	2019-nCoV	23202	C	A	missense_variant	S	transcript	protein_coding	c.1640C>A	p.Thr547Lys	MODERATE	1	176	0.9944
WW55	2019-nCoV	23202	C	A	missense_variant	S	transcript	protein_coding	c.1640C>A	p.Thr547Lys	MODERATE	0	290	1
WW57	2019-nCoV	23202	C	A	missense_variant	S	transcript	protein_coding	c.1640C>A	p.Thr547Lys	MODERATE	0	76	1
WW55	2019-nCoV	23955	G	T	missense_variant	S	transcript	protein_coding	c.2393G>T	p.Gly798Val	MODERATE	0	66	1
WW93	2019-nCoV	24102	G	T	missense_variant	S	transcript	protein_coding	c.2540G>T	p.Arg847Ile	MODERATE	0	19	1
WW39	2019-nCoV	24130	C	A	missense_variant	S	transcript	protein_coding	c.2568C>A	p.Asn856Lys	MODERATE	0	32	1
WW41	2019-nCoV	24130	C	A	missense_variant	S	transcript	protein_coding	c.2568C>A	p.Asn856Lys	MODERATE	0	50	1
WW42	2019-nCoV	24130	C	A	missense_variant	S	transcript	protein_coding	c.2568C>A	p.Asn856Lys	MODERATE	1	837	0.9988
WW43	2019-nCoV	24130	C	A	missense_variant	S	transcript	protein_coding	c.2568C>A	p.Asn856Lys	MODERATE	0	230	1
WW44	2019-nCoV	24130	C	A	missense_variant	S	transcript	protein_coding	c.2568C>A	p.Asn856Lys	MODERATE	9	2032	0.9956
WW45	2019-nCoV	24130	C	A	missense_variant	S	transcript	protein_coding	c.2568C>A	p.Asn856Lys	MODERATE	1	277	0.9964
WW46	2019-nCoV	24130	C	A	missense_variant	S	transcript	protein_coding	c.2568C>A	p.Asn856Lys	MODERATE	0	607	1
WW47	2019-nCoV	24130	C	A	missense_variant	S	transcript	protein_coding	c.2568C>A	p.Asn856Lys	MODERATE	0	673	1
WW48	2019-nCoV	24130	C	A	missense_variant	S	transcript	protein_coding	c.2568C>A	p.Asn856Lys	MODERATE	0	488	1
WW49	2019-nCoV	24130	C	A	missense_variant	S	transcript	protein_coding	c.2568C>A	p.Asn856Lys	MODERATE	0	200	1
WW52	2019-nCoV	24130	C	A	missense_variant	S	transcript	protein_coding	c.2568C>A	p.Asn856Lys	MODERATE	29	341	0.9216
WW53	2019-nCoV	24130	C	A	missense_variant	S	transcript	protein_coding	c.2568C>A	p.Asn856Lys	MODERATE	0	43	1
WW54	2019-nCoV	24130	C	A	missense_variant	S	transcript	protein_coding	c.2568C>A	p.Asn856Lys	MODERATE	0	42	1
WW55	2019-nCoV	24130	C	A	missense_variant	S	transcript	protein_coding	c.2568C>A	p.Asn856Lys	MODERATE	0	71	1
WW56	2019-nCoV	24130	C	A	missense_variant	S	transcript	protein_coding	c.2568C>A	p.Asn856Lys	MODERATE	0	27	1
WW57	2019-nCoV	24130	C	A	missense_variant	S	transcript	protein_coding	c.2568C>A	p.Asn856Lys	MODERATE	0	277	1
WW79	2019-nCoV	24348	G	T	missense_variant	S	transcript	protein_coding	c.2786G>T	p.Ser929Ile	MODERATE	3	20	0.8696
WW39	2019-nCoV	24503	C	T	missense_variant	S	transcript	protein_coding	c.2941C>T	p.Leu981Phe	MODERATE	0	32	1
WW41	2019-nCoV	24503	C	T	missense_variant	S	transcript	protein_coding	c.2941C>T	p.Leu981Phe	MODERATE	0	204	1
WW42	2019-nCoV	24503	C	T	missense_variant	S	transcript	protein_coding	c.2941C>T	p.Leu981Phe	MODERATE	16	1990	0.992
WW43	2019-nCoV	24503	C	T	missense_variant	S	transcript	protein_coding	c.2941C>T	p.Leu981Phe	MODERATE	8	208	0.963
WW44	2019-nCoV	24503	C	T	missense_variant	S	transcript	protein_coding	c.2941C>T	p.Leu981Phe	MODERATE	24	3371	0.9929
WW45	2019-nCoV	24503	C	T	missense_variant	S	transcript	protein_coding	c.2941C>T	p.Leu981Phe	MODERATE	59	718	0.9241
WW46	2019-nCoV	24503	C	T	missense_variant	S	transcript	protein_coding	c.2941C>T	p.Leu981Phe	MODERATE	11	1744	0.9937
WW47	2019-nCoV	24503	C	T	missense_variant	S	transcript	protein_coding	c.2941C>T	p.Leu981Phe	MODERATE	2	907	0.9978
WW48	2019-nCoV	24503	C	T	missense_variant	S	transcript	protein_coding	c.2941C>T	p.Leu981Phe	MODERATE	2	528	0.9962
WW50	2019-nCoV	24503	C	T	missense_variant	S	transcript	protein_coding	c.2941C>T	p.Leu981Phe	MODERATE	0	258	1
WW51	2019-nCoV	24503	C	T	missense_variant	S	transcript	protein_coding	c.2941C>T	p.Leu981Phe	MODERATE	0	110	1
WW52	2019-nCoV	24503	C	T	missense_variant	S	transcript	protein_coding	c.2941C>T	p.Leu981Phe	MODERATE	2	305	0.9935
WW53	2019-nCoV	24503	C	T	missense_variant	S	transcript	protein_coding	c.2941C>T	p.Leu981Phe	MODERATE	0	82	1
WW54	2019-nCoV	24503	C	T	missense_variant	S	transcript	protein_coding	c.2941C>T	p.Leu981Phe	MODERATE	1	154	0.9935
WW55	2019-nCoV	24503	C	T	missense_variant	S	transcript	protein_coding	c.2941C>T	p.Leu981Phe	MODERATE	1	386	0.9974
WW56	2019-nCoV	24503	C	T	missense_variant	S	transcript	protein_coding	c.2941C>T	p.Leu981Phe	MODERATE	0	108	1
WW57	2019-nCoV	24503	C	T	missense_variant	S	transcript	protein_coding	c.2941C>T	p.Leu981Phe	MODERATE	11	207	0.9495
WW77	2019-nCoV	24596	T	C	synonymous_variant	S	transcript	protein_coding	c.3034T>C	p.Leu1012Leu	LOW	24	71	0.7474
